# Cancer Variant Interpretation Group UK (CanVIG-UK): updates on an exemplar national subspecialty multidisciplinary network

**DOI:** 10.64898/2026.03.17.26348157

**Authors:** Alice Garrett, Sophie Allen, Charlie F Rowlands, Subin Choi, Miranda Durkie, George J Burghel, Rachel Robinson, Alison Callaway, Joanne Field, Bethan Frugtniet, Sheila Palmer-Smith, Jonathan Grant, Judith Pagan, Trudi McDevitt, Lowri Hughes, Elizabeth Johnston, Laura Yarram-Smith, Peter Logan, Laura Reed, Katie Snape, Helen Hanson, Terri McVeigh, Clare Turnbull, CanVIG-UK

## Abstract

Cancer Variant Interpretation Group UK was established in 2017 in response to the publication of the 2015 ACMG/AMP v3 guidance for the interpretation of sequence variants. Its initial purpose was to ensure consistency in the UK clinical-laboratory community implementation of ACMG/AMP v3 guidance for cancer susceptibility genes (CSGs). Still convening for monthly national meetings, the remit of CanVIG-UK now encompasses additional activities delivered under the following objectives:

Creation of a national multidisciplinary professional network and regular forum.Delivery of training and education.Establishment of a consensus approach to the fundamentals of variant interpretation in cancer susceptibility genes.Development and ratification of gene-specific frameworks for variant interpretation for cancer susceptibility genes.Development and maintenance of an online platform to facilitate information sharing and variant interpretation within the UK clinical-laboratory community.Facilitation of UK contribution to international variant interpretation endeavours.

A survey of CanVIG-UK members evaluating the impact of these activities conducted in November 2025 had 163 responses, including 113 clinical scientists/trainees and 27 Clinical Genetics consultants/trainees. The utility of the CanVIG-UK consensus recommendations for variant interpretation in cancer susceptibility genes was highly rated, with 89/145=61.4% of survey respondents reporting using the guidance at least weekly (≥4 times/month) and 124/128=96.9% rating it as extremely/very useful. The usage frequency and utility of the gene-specific guidance reported by survey respondents were similar to those reported for the main consensus specification. Both qualitative and quantitative survey responses clearly demonstrate the value of the CanVIG-UK activities to the clinical-diagnostic community.

**Key messages:**

- What is already known on this topic: Cancer Variant Interpretation Group UK (CanVIG-UK) is a national subspeciality multidisciplinary network first established in 2017. It brings together members of the UK clinical-laboratory community to improve accuracy and consistency in the interpretation of variants in cancer susceptibility genes (CSG)
- What this study adds: this article presents the results of a survey of CanVIG-UK members, demonstrating the impact of CanVIG-UK activities on their services, as well as a review of progress in the six updated objectives of CanVIG-UK
- How this study might affect research, practice or policy: this article presents current priorities and practices and potential future directions for variant interpretation in CSGs across the UK and Republic of Ireland
