## Supplementary tables for "Cancer Variant Interpretation Group UK (CanVIG-UK): updates on an exemplar national subspecialty multidisciplinary network"

### Sheet: Index
Supplementary tables
Supplementary table 1 (S1)	Survey questions
Supplementary table 2 (S2)	Primary professional roles reported by survey respondents
Supplementary table 3 (S3)	Genetics centres reported by survey respondents
Supplementary table 4 (S4)	Qualitative responses to survey questions
Supplementary table 5 (S5)	Suggestions for future CanVIG-UK meeting topics from survey responses
Supplementary table 6 (S6)	CanVIG-UK meeting agendas Feb 2025-Feb 2026
Supplementary table 7 (S7)	Index of CanVIG-UK resources

### Sheet: S1
Question number	Question	Question type
1	Your name (please note that your name will be removed from your other answers)	Free text response
2	Your primary Role	Multiple choice
3	Your Genetics Centre	Multiple choice
4	What does your workload consist of?	Multiple choice
5	How often, on average, do you attend CanVIG-UK meetings? (either 'live' or via the meeting recording)	Multiple choice
6	Of the number of times you attend a CanVIG-UK meeting, how often on average do you attend 'live'?	Multiple choice
7	For each of the following, how valuable are CanVIG-UK meetings to you professionally? (scale 1-5, 1=Not at all valuable, 5=Extremely valuable)? Training/CPD Keeping up to date in role General interest Contributing to national discussions on consensus approaches	Likert scale
8	How valuable have you found the following topics when discussed at CanVIG-UK meetings? (scale 1-5, 1=Not at all valuable, 5=Extremely valuable)? Review of variant classification guidance (e.g. CanVIG-UK/VCEP guidance) Detailed classifications of exemplar variants Discussion of other national guidance (e.g. ATM reporting, reduced penetrance, reclassification) Training demonstrations of relevant re…	Likert scale
9	Do you have any suggestions/requests for future CanVIG meeting topics or any other comments? (optional)	Free text response
10	How useful have the following resources been for your variant interpretation practice? (scale 1-5, 1=Not at all useful, 5=Extremely useful) Main consensus specification for interpretation of variants in cancer susceptibility genes Gene-specific recommendations (including VCEP guidance reviews) Functional assay scoring grid Report templates Reference training resources/slides from previous CanVIG-…	Likert scale
11	How frequently on average do you consult the following resources each month? Main consensus specification for interpretation of variants in cancer susceptibility genes Gene-specific recommendations (including VCEP guidance reviews) Functional assay scoring grid Report templates Reference training resources/slides from previous CanVIG-UK meetings (e.g. splicing, COOL Bayes)	Likert scale
12	How useful have the following resources been for you and your department? (scale 1-4, 1=Not at all useful, 5=Extremely useful) CanVIG-UK reduced penetrance variant interpretation framework CanVIG-UK variant reclassification framework UKCGG/CanVIG-UK framework for germline follow-up of variants picked up through tumour testing UKCGG/CanVIG-UK ATM/CHEK2 reporting framework	Likert scale
13	Rank the following resources in order of how useful you find them for assembling evidence for variant interpretation in cancer susceptibility genes: Alamut CanVar-UK ClinVar Franklin VarSome	Ranked order
14	Please specify any other resources not listed above which you use regularly for assembling evidence for variant interpretation in cancer susceptibility genes	Free text response
15	How often on average do you use CanVar-UK for the following actions? Accessing information for variant classification Accessing links to external websites (e.g. ClinVar, gnomAD) Posting questions via the discussion forum Responding to questions via the discussion forum Posting proposed variant classification via the discussion forum	Multiple choice
16	How useful do you find the following CanVar-UK resources? (scale 1-5; 1=Not at all useful, 5=Extremely useful) Discussion forum Variant summary information (first tab) Links to other websites (e.g. ClinVar, gnomAD) PM5 function (Revel score and ClinVar status for other variants at the same codon) In silico predictions Functional/splicing assay data Genetic epidemiology data UK laboratory case dat…	Likert scale
17	Overall, how important is CanVar-UK for your work? (scale 0-10; 0=Not at all, 10=Essential)?	Likert scale
18	For clinical scientists only: Please estimate how clinical scientists working in your laboratory undertake variant classification of cancer susceptibility genes for 1/3 or more of their workload	Free text response
19	For clinical scientists only: Of the above, how many would you estimate regularly join the monthly CanVIG-UK meetings?	Free text response
20	Any other comments? (optional)	Free text response

### Sheet: S2
Primary role	n
Qualified Clinical Scientist	93
Clinical Genetics Consultant	25
Clinical Scientist Trainee	20
Genetic Counsellor	5
Oncologist	5
Research Academic	4
Clinical Genetics Registrar/Clinical Fellow	2
Healthcare Scientist	2
Clinical Fellow Oncogenetics	1
Consultant Clinical Scientist	1
Gastroenterologist	1
Haematology Consultant	1
Molecular Pathologist	1
NDRS Programme Manager	1
Scientific Support Officer	1

### Sheet: S3
Genetics centre	n
Aberdeen	5
Belfast	6
Birmingham	23
Bristol	4
Cambridge	11
Cardiff	1
Dublin	7
Edinburgh	5
Exeter	5
GOSH	12
Glasgow	4
Guys	9
Institute of Cancer Research	1
King's College Hospital	1
Leeds	6
Liverpool	2
Manchester	8
Newcastle	3
Nonacus Clinical Services	2
North East and Yorkshire GMS	1
Nottingham	4
NWT RGS	1
Oxford	7
Royal Brompton	1
Royal Marsden	8
Sheffield	7
St George's	10
St Marks	1
Wessex	5
N/A	3

### Sheet: S4
Theme	Qualitative responses
General comments	"Review of gene-specific guidance updates extremely useful due the expanding number of documents with regular updates to keep on top of."
	"I would say they are one of the most important parts of my professional development"
	"CanVIG/CanVar is an integral part of my variant interpretation and I use it daily. Having this national/centralised forum actually benefits our patients and improves overall interpretations from different centres."
	"I really enjoy how they are organised, find them very useful."
	"I find CanVig an essential resource when performing variant interpretation."
	"Big thank you to everyone involved in producing and maintaining resources for CanVIG/CanVar."
	"CanVar/CanVig is an essential resource for scientists curating cancer susceptibility gene variants. It also helps bring together scientists, clinicians, counsellors and experts in their fields to try and resolve more tricky variants/areas of more complex genetics. In addition, as a trainer, I have had many mentions in feedback from trainees as how CanVar helps bring together key information whic…
	"This is a great resource thank you. The meetings are really valuable to keep up to speed with lastest consensus on interpretation and application of criteria"
	"Thank you so much for everything you do, it has a massive positive impact in our work."
	"Please try to secure the funding of CanVIG and the associated resources long-term!"
	"Just to say thank you for all your ongoing hard work and effort in putting together guidance docs, CanVar and everything else - it makes a massive difference to our work to have things so easily accessible and well-documented!"
	"Very constructive resource, thank you for the hard work to keep us up to date with variant interpretation."
	"I cannot speak highly enough of all individuals involved in CanVIG and all the resources produced, including classification guidelines, the excellent CanVar database and other resources, guidance and learning materials. CanVIG is essential and fundamental in allowing scientists working in inherited cancer in the NHS labs to work consistently and coherently as one community and to work accurately…
	"This resource has become absolutely ESSENTIAL in my work - for some of the responses I could have said more frequently than daily. Having instant access to such a large network of massive expertise is invaluable. The training and supporting resources provided are outstanding and agile in the face of constantly changing data. Well done Clare, Alice, Sophie, Charlie & all."
	"This is the most useful resource available for variant interpretation and easy access to a wide network of experts and the team should be congratulated (daily) for their efforts in developing and maintaining this."
Comments on utilty of CanVIG-UK (individuals in a range of clinical roles)	"Mainly assessing tumour/somatic variants but now attending CanVIG meetings and using CanVar more following CSG MOOC and with aim of upskilling to aid classification of germline variants detected by Cancer WGS, and reporting variants detected in tumour samples which may be germline"
	"CSG classification is no longer my main role, the only time I need it now is for incidental findings in CSGs, so my need for the CanVar-UK resources is limited, but when I do need them I am very glad they are available."
	"Whilst I have not attended any meetings, I read and use the updates sent via email and from colleagues who attend."
	"I now attend Canvig meetings to maintain knowledge/CPD for teaching STPs. I do not perform cancer variant analysis as part of my regular work but my knowledge is also useful when identifying incidental findings in cancer susceptibility genes in rare disease panels."
	"As a non-genetics lab who, due to national genetics services shortages has taken on direct germline testing for the BRCA genes, the CanVIG-UK group and it's members have been invaluable to our variant interpretation."
Comments on utilty of CanVIG-UK (medical clinicians)	"As a medical oncology registrar, I do not use these resources for my day to day work but I do find it interesting to see occasional updates. I used to use these resources more when I was working in a cancer genetics fellowship and have remained on the mailing list since."
	"I am a clinician and don't make direct use of some of the capabilities and facilities in CanVar-UK but I know that the scientists on whom I rely make use of it and so it is very important in enabling to do my work safely."
	"I do not spend a great deal of time classifying variants in my clinical work."
	"I think CanVar-UK is an extremely important forum our molecular labs and in turn helps me as a clinician to do my work"
	"I am a clinician so do not consult CanVar as frequently as clinical scientists but the work of the clinical scientists is vital for me to do my job, and I find it extremely useful when reviewing patients with hot VUS."
	"Unfortunately not able to attend meetings live as I have a regular clinic at the same time"

### Sheet: S5
Theme	Request
Gene specific guidelines	"POLE / POLD1 guidelines [use of Mur et al. Genome Medicine (2023) 15:85]"
	"Perhaps an update on some genes where there is currently no gene-specific guidance available, e.g. BRIP1 - would be useful to know which genes are actively being looked at and are likely to have gene-specific guidance in the relatively near future. BRIP1 guidance would be very helpful!"
	"More haem onc please"
Application of specific evidence elements	"Combining evidence and types of evidence required for classification , for example clinical vs in silico vs functional etc."
	"From a training point of view, it would be really helpful to have additional (basic) training resources explaining e.g. FAF and MTAFs etc for the non mathematically minded trainees."
	"Implementation of the PS4 calculator (specifically more detail on how to use the OR for association to impact the strength) - still a bit hazy despite last month's meeting!"
Functional assay evidence application	"PS3 application on studies yet to be approved by CanVIG/guidelines"
	"Sometimes things get very complicated! I would love a simple demonstration of Brnich"
	"Upskilling workforce in MAVE data application ACMG v4.0"
	"Review of published functional evidence, not always confident to know what level to apply these at when not specified by Canvig or VCEP"
Somatic variant interpretation	"We understand limitations based on funding, but it would be fantastic if your scope could expand to include somatic work. Having a forum to discuss tricky somatic variants classified using SVIG, and a database of variants similar to CanVar-UK would be the dream"
	"Session dedicated to somatic variants classification guidelines."
	"I have a background in cancer susceptibility testing/involvement in CanVIG but currently my team's work is primarily focussed on somatic variant classification. I still find it very useful to be aware of developments in CanVIG which may impact on protocols in the somatic setting. There has also been useful discussion of SVIG. We would love to have a similar resource/community for the somatic set…
	"I think the resource is incredibly useful and powerful, and only wish we had something similar for somatic variants."
Broader issues relating to variant interpretation	"Lower penetrance CSGs found as incidental findings - when to report and when not to, for example single het pathogenic ATM variants"
	"Polygenic risk scores"
	"One of the most useful things from canvig is the exception list, specifically the lists for ATM and CHEK2!! Having the tricky variants in a list saves duplication of work nationally-and while I understand the problems of curating the list it was really useful"
	"A review of the NDRS, particularly the newly created Inherited Cancer Predisposition Register would be good. Fiona McRonald used to present regularly but she/NDRS colleagues haven't given an update recently. Also, another session on the PS4 likelihood calculator may be helpful, as the first one was quite speedy/a lot to take in!"
	"I think the adoption of ACMG v4.0 will certainly keep the group busy over the coming couple of years!"
	"Germline confirmations when detected through somatic panels, alignment of practice / review of UKCGG/CanVIG framework."
	"Have we had an update from the NDRS team lately? Is there anything also to report from the NDRS inherited cancer predisposition register? (e.g. would any data from this be fed into the CanVIG database?)"
Comments on CanVar-UK	"Would be useful if the case frequency was more up to date, nice to see some direct benefit from the NDRS submissions which are time consuming"
	"The reason Alamut is above CanVar-uk on ranking list for our laboratory is that we store our previous occurences and classifications in there therefore always look up variant there first. We have links out to ClinVar/gnomAD and the in silico scores in our data already from bioinformatics pipeline which is the reason we do not use the links out from canvar so much. We find the Canvar database inv…
	"I find CanVar-Uk a very useful tool."
	"Canvar is such a valuable resource, I wish other genes (e.g. LDLR, APOB) had similar set ups given the amount of data available in the UK. It would be good if there was a "how did you lab classify this variant" function in Canvar, where you could submit evidence, similar to CVA."
	"WRT to CanVIG database, it would be good to update to GnomAD v4.1 (with the option of full or without UKB, as UKB is displayed separately). But appreciate the non-cancer option is no longer available in gnomAD v4.1"
	"Use Alamut in combination with CanVar as store internal variants within Alamut so that is first point of call (then use links from there but if didnt use Alamut would use links from CanVar)."
Scheduling suggestions	"Is there any way the meeting recordings can be available for >3months especially for key discussions? Thank you."
	"It's a great meeting and its clear that a lot of hard work goes into them. Thank you for organising them. One suggestion would be to consider teaming up with European partners. The time of day is wrong for US, but it would work for Europe."

### Sheet: S6
Meeting date	Agenda
2026-02-01	1. Guidance on application of PM5_PTC and incidental findings 2. Clarifications from InSiGHT hereditary colorectal cancer variant curation expert panel 3. Multiplexed assays of variant effect (MAVEs): Methodology overview, different techniques Truthsets, including systematic generation Truthset curation proposal Gaussian mixture model/variant-level evaluation overview
2025-11-01	1. CanVIG-UK survey 2. CanVar-UK Updates 3. ACGS guideline update 4. TP53 variant curation expert panel guidelines v2.3.0 5. TP53 variants of the month: Variant of the month 1 Variant of the month 2 Variant of the month 3
2025-10-01	1. Variant curation expert panel updates for ATM and PALB2 2. ACMG/AMP/CAP/ClinGen guidelines v4.0 updates 3. Functional working group (Assay-level vs variant-level validation) updates 4. CanVIG-UK FH gene-specific guidelines (in process)
2025-09-01	1. Application of case-control data in variant interpretation (PS4) Previous and current application of PS4 PS4 Likelihood Ratio Calculator (LRCalc) PS4 + data submitted to National Disease Registration Service by NHS laboratories Overview and future directions 2. InSiGHT hereditary colorectal cancer variant curation expert panel adoption update 3. Somatic Variant Interpretation Group UK (SVIG-UK…
2025-06-01	CHEK2/ATM reporting 1. Clinical overview: evidence of impact for clinical management of ATM and CHEK2 pathogenic variants 2. Laboratory overview: lab approaches to interpretation of ATM and CHEK2 variants 3. Overview of issues and options 4. Themed exemplar variant presentations 5. Discussion 6. Polling
2025-05-01	1. National Disease Regisration Service Update 2. VHL CanVIG-UK gene-specific guidance update 3. Difficult variants for discussion Variant of the month 1 BRCA2 Variant of the month 2 BRCA2 Variant of the month 3 MSH6
2025-03-01	1. CanVIG-UK/CanVar-UK 2024 Round-up 2. Somatic Variant Interpretation Group UK (SVIG-UK) guidance update 3. Update from NHS England meeting on somatic and germline reporting 4. Germline confirmation of circulating tumour DNA
2025-02-01	1. ENIGMA BRCA1 and BRCA2 Variant Curation Expert Panel update 2. CanVar-UK genetic epidemiology data update 3. CHEK2/ATM reporting guidance 4. InSiGHT hereditary colorectal cancer variant curation expert panel updates and comparison of family history/segregation assessment 5. Variants of the month Variant of the month 1 MLH1 Variant of the month 2 MLH1 6. Cool Bayes segregation quantification to…

### Sheet: S7
Resource title	Description	Location of most up-to-date resource version	Publication reference (if applicable)
CanVIG-UK Consensus Specification for Cancer Susceptibility Genes (CSGs) of ACGS Best Practice Guidelines for Variant Classification	General CanVIG-UK consensus approach to the interpretation of variants in all cancer susceptiblity genes	https://www.cangene-canvaruk.org/canvig-uk-guidance	Garrett et. al, 2020 PMID: 32170000
CanVIG-UK gene specific recommendations	14 CanVIG-UK gene specific recommendations covering the interpretation of variants in 20 genes, with reference to the relevant variant curation expert panel (VCEP) guidance, as required	https://www.cangene-canvaruk.org/gene-specific-recommendations	N/A
Functional assay scores	CanVIG-UK assessments of functional assay evidence strength using Brnich et al methodology (PMID: 31892348)	https://www.cangene-canvaruk.org/functional-studies-recommendations	N/A
Reference training resources	Selected slidesets from educational presentations in CanVIG-UK meetings for reference e.g. use of COOL Bayes segregation analysis tool, thresholds for BA1 and BS1 application	https://www.cangene-canvaruk.org/canvig-uk-presentations	N/A
Report templates	Standardised templates for clinical genetic testing reports in different clinical contexts. These can be downloaded and adapted for use in regional laboratories using nationally standarded wording	https://www.cangene-canvaruk.org/canvig-report-templates	N/A
UK Cancer Genetics Group/CanVIG-UK Steering and Advisory Group framework for germline follow-up of variants picked up through tumour testing	Guidance about when to consider targeted confirmatory germline testing of variants in cancer susceptibility genes detected through somatic (tumour) testing	https://www.cangene-canvaruk.org/canvig-uk-variant-resources	McVeigh et. al, 2025 PMID: 40750343
UK Cancer Genetics Group/CanVIG-UK Steering and Advisory Group statements on reporting practice for variants in ATM and "moderate risk" breast cancer susceptibility genes	Guidance on when NHS laboratories should report variants in ATM and other "moderate risk" breast cancer susceptibility genes in both diagnostic and targeted testing settings	https://www.cangene-canvaruk.org/canvig-uk-variant-resources	N/A
CanVIG-UK reduced penetrance specification for cancer susceptibility genes	Framework for approaching variant interpretation of variants suspected to have reduced penetrance compared to a typical pathogenic variant in the gene of interest, due to either active evidence of reduced penetrance from case-control/segregation data or conflicting evidence for and against pathogenicity	https://www.cangene-canvaruk.org/canvig-uk-guidance	Garrett et. al, 2025, PMID: 39489894
CanVIG-UK consensus framework for recommended clinical and laboratory actions in response to reactive variant reclassification	Recommendations for actions to be taken in different clinical scenarios relating to variant reclassification	https://www.cangene-canvaruk.org/canvig-uk-guidance	Loong et. al, 2022, PMID: 35657381
